# Sterilizable, Time-Integrating Hydrogel Sensors Enable Continuous Gastrointestinal Leak Surveillance in Low- and High-Resource Settings

**DOI:** 10.64898/2026.07.21.26358572

**Authors:** Alexander Jessernig, Isabella von Forcade de Biaix, Carolin Himmel, Sergio Alejandro Gómez-Ochoa, Annina Wolf, Felix Spengler, Juan Carlos Hernandez-Vargas, Diana Clemencia Quintero-Gamboa, Javier Mauricio Pacheco-Maldonado, Juan Paulo Serrano-Pastrana, Andrea Schlegel, Andrea Carolina Quiroga-Centeno, Ignazio Tarantino, Inge K. Herrmann

## Abstract

Gastrointestinal anastomotic leakage (AL) remains a life-threatening complication following gastrointestinal surgery, where outcomes critically depend on timely diagnosis. Current diagnostic strategies rely on periodic sampling and resource-intensive analysis in centralized laboratories.

Here, we present a sterilizable, time-integrating hydrogel sensor platform for continuous, infrastructure-free monitoring of the patient’s postoperative drain fluid. We introduce enzyme-responsive macromolecular networks for semi-quantitative bedside assessment of leak-associated digestive enzymes. The sensors retain functionality following lyophilization and ethylene oxide sterilization, enabling long-term storage and scalable deployment around the world. In a Swiss clinical cohort of 56 patients, including 19 with gastrointestinal anastomotic leakage, the sensor detected amylase-associated leaks two days (median) prior to clinical diagnosis with a sensitivity of 78% (95% CI 55-91) and a specificity of 95% (95% CI 82-99). The prospective validation in an independent cohort of 37 patients in Colombia, including seven patients with leaks, demonstrated 100% sensitivity (95% CI 64.6-100) and a 100% negative predictive value (95% CI 87.9-100.0), with sensor activation preceding standard clinical diagnosis by a median of five days. By converting episodic biochemical measurements into continuous, cumulative visual records, this infrastructure-free material platform enables close-meshed postoperative monitoring and may facilitate earlier recognition of anastomotic leakage across diverse healthcare settings.
