## Supplementary material for "Sterilizable, Time-Integrating Hydrogel Sensors Enable Continuous Gastrointestinal Leak Surveillance in Low- and High-Resource Settings": Patient Data

### Sheet: Switzerland Dictionary
Sheet	Variable	Type	Description
Sample_level	base_patient	text	Patient ID, collapsed across drains (P49B/P49E→P49; P52/P52B/P52E→P52). 56 patients.
Sample_level	drain	text	Drain within patient: main, B (Blake), E (Easy-Flow).
Sample_level	surgery_site	text	Surgical-site category: Pancreatic / Gastric / Abdominal wall–other / Other.
Sample_level	pod	integer	Postoperative day.
Sample_level	pod_suffix	text	Same-day sample qualifier (A/B/L/R = repeat/side/drain).
Sample_level	amylase_U_L	integer	Drain amylase (U/L). Blank if hemolytic/missing.
Sample_level	lipase_U_L	integer	Drain lipase (U/L).
Sample_level	leak	integer	Patient-level clinical leak (1/0), parsed from the overloaded “Leak” column.
Sample_level	leak_subtype	text	amylase-relevant / bile / lymphatic.
Sample_level	leak_note	text	Short free-text note from the original Leak cell.
Sample_level	drain_type	text	Blake / EasyFlow, when noted.
Sample_level	sensor	integer	SensAL response for the sample (1 = reacted, 0 = not, blank = missing read). 42 positives.
Sample_level	sensor_time_h	number	In-vitro digestion time to sensor response, hours (positive samples only).
Sample_level	dx_pod	integer	POD of clinical leak diagnosis.
Sample_level	dx_type	text	Reference-standard method (Drain amylase, Serum amylase, Lab, CT…). Amylase-based reference → incorporation bias.
Patient_level	base_patient	text	Patient ID. 56 patients.
Patient_level	surgery_site	text	Surgical-site category (as above).
Patient_level	n_drains	integer	Number of drains for the patient.
Patient_level	n_samples	integer	Number of samples for the patient.
Patient_level	leak	integer	Any clinical leak (1/0). 19 leaks.
Patient_level	leak_subtype	text	Concatenated leak subtypes.
Patient_level	nonamylase_leak	integer	1 = pure bile/lymphatic leak (no amylase-relevant component).
Patient_level	max_amylase	integer	Peak amylase across all samples (U/L).
Patient_level	pod1_amylase	integer	Amylase on POD1 (U/L).
Patient_level	pod3_amylase	integer	Amylase on POD3 (U/L).
Patient_level	any_sensor	integer	Any positive sensor across samples (1/0).
Patient_level	first_sensor_pod	integer	Earliest POD with a positive sensor.
Patient_level	first_sensor_time_h	number	In-vitro time of the first positive sensor, hours.
Patient_level	dx_pod	integer	POD of clinical diagnosis.
Patient_level	dx_type	text	Clinical diagnosis method.
Patient_level	amylase_leak	integer	PRIMARY target condition: 1 = amylase-relevant leak, 0 = no leak, blank = excluded pure bile/lymphatic (P26). 18 / 37 / 1.
Patient_level	class_primary	text	TP/FP/TN/FN/excluded under the primary definition. TP 14, FN 4, FP 2, TN 35, excluded 1.
Patient_level	class_allleak	text	TP/FP/TN/FN counting all 19 clinical leaks (sensitivity analysis). TP 14, FN 5, FP 2, TN 35.

### Sheet: Switzerland Sample_level
base_patient	drain	surgery_site	pod	pod_suffix	amylase_U_L	lipase_U_L	leak	leak_subtype	leak_note	drain_type	sensor	sensor_time_h	dx_pod	dx_type
P10	main	Pancreatic	1		443		0				0
P10	main	Pancreatic	4		30	190	0				0
P11	main	Pancreatic	1		206	1176	0				0
P11	main	Pancreatic	4		10	17	0				0
P11	main	Pancreatic	5		10	13	0				0
P11	main	Pancreatic	7		10	4	0				0
P11	main	Pancreatic	8		10	5	0				0
P12	main	Pancreatic	1		93	18	0				0
P12	main	Pancreatic	2		28	60	0				0
P12	main	Pancreatic	3		11	20	0				0
P12	main	Pancreatic	4		15	21	0				0
P13	main	Pancreatic	1		6705	23125	1	amylase-relevant			1	21	3
P13	main	Pancreatic	2		1787	5974	1	amylase-relevant			1	36.6667	3
P13	main	Pancreatic	4		34	27	1	amylase-relevant			0		3
P13	main	Pancreatic	5				1	amylase-relevant			0		3	Drain Amylase
P14	main	Pancreatic	1		79	178	0				0
P14	main	Pancreatic	2		38	55	0				0
P14	main	Pancreatic	3		23	25	0				0
P14	main	Pancreatic	4		10	3	0				0
P14	main	Pancreatic	5		10	3	0				0
P14	main	Pancreatic	6		10	3	0				0
P14	main	Pancreatic	7		10	3	0				0
P14	main	Pancreatic	8		12	4	0				0
P14	main	Pancreatic	9		11	9	0				0
P14	main	Pancreatic	10		10	7	0				0
P15	main	Pancreatic	1		226	241	0				0
P15	main	Pancreatic	2				0				0
P15	main	Pancreatic	3		177	58	0				0
P15	main	Pancreatic	4		39	12	0				0
P15	main	Pancreatic	5		22	9	0				0
P15	main	Pancreatic	6		16	5	0				0
P16	main	Gastric	1		41	153	0				0
P16	main	Gastric	2		22	45	0				0
P16	main	Gastric	3		12	16	0				0
P16	main	Gastric	4		11	10	0				0
P16	main	Gastric	5		11	9	0				0
P16	main	Gastric	5		11	9	0				0
P16	main	Gastric	6		10	10	0				0
P17	main	Pancreatic	1		25	28	0				0
P17	main	Pancreatic	2		10	10	0				0
P17	main	Pancreatic	3		10	3	0				0
P17	main	Pancreatic	4		10	3	0				0
P17	main	Pancreatic	5		10	3	0				0
P17	main	Pancreatic	6		13	3	0				0
P17	main	Pancreatic	7		10	3	0				0
P17	main	Pancreatic	7		10	3	0				0
P18	main	Pancreatic	1		555	2711	0				0
P18	main	Pancreatic	2		66	206	0				0
P18	main	Pancreatic	3		10	32	0				0
P18	main	Pancreatic	4		10	12	0				0
P18	main	Pancreatic	5		10	14	0				0
P18	main	Pancreatic	6		10	4	0				0
P18	main	Pancreatic	7		10	4	0				0
P18	main	Pancreatic	8		10	4	0				0
P18	main	Pancreatic	9		10	6	0
P18	main	Pancreatic	10		10	6	0				0
P19	main	Pancreatic	1		12	6	0				0
P19	main	Pancreatic	2		10	4	0				0
P19	main	Pancreatic	3		10	3	0				0
P19	main	Pancreatic	4		10	3	0				0
P19	main	Pancreatic	5		10	3	0				0
P19	main	Pancreatic	6		10	4	0				0
P2	main	Pancreatic	4		70	113	1	amylase-relevant			0		3
P2	main	Pancreatic	5		25	30	1	amylase-relevant			0		3	Drain Amylase
P20	main	Pancreatic	1		7800	43092	1	amylase-relevant			1	8.08333	1
P20	main	Pancreatic	2		5360	19128	1	amylase-relevant			1	9.16667	1
P20	main	Pancreatic	3		1709	2941	1	amylase-relevant			1	23.9167	1	Elevated Amylase in Serum and high bilirubin in drain
P21	main	Pancreatic	1		461	619	1	amylase-relevant			0		3
P21	main	Pancreatic	2		4740		1	amylase-relevant			1	9.33333	3
P21	main	Pancreatic	3		646		1	amylase-relevant			0		3
P21	main	Pancreatic	4		168	540	1	amylase-relevant			0		3
P21	main	Pancreatic	5		146	396	1	amylase-relevant			0		3
P21	main	Pancreatic	6		539	3560	1	amylase-relevant			0		3
P21	main	Pancreatic	7		818		1	amylase-relevant			0		3
P21	main	Pancreatic	8		1565	8386	1	amylase-relevant			1	21.6667	3	Drain amylase POD3 and POD5
P22	main	Pancreatic	1		15	42	0				0
P22	main	Pancreatic	2		10	4	0				0
P22	main	Pancreatic	4		10	8	0				0
P22	main	Pancreatic	5		10	3	0				0
P22	main	Pancreatic	6		10	3	0				0
P23	main	Pancreatic	1		10		0				0
P23	main	Pancreatic	2		10	11	0				0
P23	main	Pancreatic	2		279	1249	0				0
P23	main	Pancreatic	3		10	4	0				0
P23	main	Pancreatic	3		41	123	0				0
P23	main	Pancreatic	4		19	64	0				0
P23	main	Pancreatic	5		13	51	0				0
P23	main	Pancreatic	6		118	797	0				0
P23	main	Pancreatic	7		114	668	0				0
P24	main	Pancreatic	1		1208	2660	1	amylase-relevant			1	24.4167
P24	main	Pancreatic	2				1	amylase-relevant			0
P24	main	Pancreatic	3				1	amylase-relevant			0
P24	main	Pancreatic	4		97	140	1	amylase-relevant			0
P24	main	Pancreatic	5		67	66	1	amylase-relevant			0		3	Drain Amylase
P25	main	Pancreatic	1		262	1886	0	lymphatic	but lymphatic fistula		0
P25	main	Pancreatic	2		62	494	0	lymphatic	but lymphatic fistula		0
P25	main	Pancreatic	3		48	468	0	lymphatic	but lymphatic fistula		0
P25	main	Pancreatic	4		33	140	0	lymphatic	but lymphatic fistula		0
P25	main	Pancreatic	5		33	120	0	lymphatic	but lymphatic fistula		0
P25	main	Pancreatic	6		53	354	0	lymphatic	but lymphatic fistula		0
P25	main	Pancreatic	7		50	288	0	lymphatic	but lymphatic fistula		0
P25	main	Pancreatic	8		65	435	0	lymphatic	but lymphatic fistula		0
P25	main	Pancreatic	9		75	531	0	lymphatic	but lymphatic fistula		0
P26	main	Pancreatic	1		20	13	1	bile	bile leak		0
P26	main	Pancreatic	2		13	8	1	bile	bile leak		0
P26	main	Pancreatic	3		18	3	1	bile	bile leak		0
P26	main	Pancreatic	4		14	3	1	bile	bile leak		0
P26	main	Pancreatic	5		13	3	1	bile	bile leak		0
P26	main	Pancreatic	6		16	3	1	bile	bile leak		0
P26	main	Pancreatic	7		10	3	1	bile	bile leak		0		1	High bilirubin in drain
P27	main	Pancreatic	2		720	2102	1	amylase-relevant			0		3
P27	main	Pancreatic	3		92	1139	1	amylase-relevant			0		3
P27	main	Pancreatic	4		37	373	1	amylase-relevant			0		3
P27	main	Pancreatic	5		26	284	1	amylase-relevant			0		3
P27	main	Pancreatic	6		29	288	1	amylase-relevant			0		3
P27	main	Pancreatic	7		51	479	1	amylase-relevant			0		3	Laboratory Analysis
P28	main	Pancreatic	1		126000	145552	1	amylase-relevant			1	6.58333	3
P28	main	Pancreatic	1		2671	9263	1	amylase-relevant			1	21.5833	3
P28	main	Pancreatic	2		35	74	1	amylase-relevant			0		3
P28	main	Pancreatic	2		1332	4620	1	amylase-relevant			1	23.0833	3
P28	main	Pancreatic	3		29	70	1	amylase-relevant			0		3
P28	main	Pancreatic	3		541	898	1	amylase-relevant			0		3
P28	main	Pancreatic	4		37	103	1	amylase-relevant			0		3
P28	main	Pancreatic	4		38	41	1	amylase-relevant			0		3
P28	main	Pancreatic	5		18	46	1	amylase-relevant			0		3
P28	main	Pancreatic	5		21	23	1	amylase-relevant			0		3	CT
P28	main	Pancreatic	6		10	8	1	amylase-relevant			0		3
P28	main	Pancreatic	7		10	3	1	amylase-relevant			0		3
P28	main	Pancreatic	8		10	3	1	amylase-relevant			0		3
P28	main	Pancreatic	9		10	3	1	amylase-relevant			0		3
P28	main	Pancreatic	10		10	3	1	amylase-relevant			0		3
P29	main	Pancreatic	1		1619	3605	0				1	16.8333
P3	main	Pancreatic	1	A	1063		0				0
P3	main	Pancreatic	1	B	573	2172	0				0
P3	main	Pancreatic	2		829	4765	0				0
P3	main	Pancreatic	3		52	111	0				0
P3	main	Pancreatic	4		18	32	0				0
P3	main	Pancreatic	5		23	40	0				0
P3	main	Pancreatic	6		30	78	0				0
P3	main	Pancreatic	7		35	38	0				0
P30	main	Other	1		501	5558	0				0
P30	main	Other	2		46	1133	0				0
P30	main	Other	3		89	887	0				0
P30	main	Other	4		37	142	0				0
P30	main	Other	5		15	43	0				0
P31	main	Pancreatic	1		62		0				0
P31	main	Pancreatic	2				0				0
P31	main	Pancreatic	3		147	391	0				0
P31	main	Pancreatic	4		21		0				0
P31	main	Pancreatic	5		19	30	0				0
P31	main	Pancreatic	6		16	18	0				0
P31	main	Pancreatic	7		17	19	0				0
P31	main	Pancreatic	8		25	24	0				0
P32	main	Pancreatic	1		2451	8308	1	amylase-relevant			1	20.4167	3
P32	main	Pancreatic	2		907	1704	1	amylase-relevant			0		3
P32	main	Pancreatic	3		334	604	1	amylase-relevant			0		3
P32	main	Pancreatic	4		128	2128	1	amylase-relevant			0		3
P32	main	Pancreatic	5		155	1864	1	amylase-relevant			0		3
P32	main	Pancreatic	6		1108	7270	1	amylase-relevant			1	25.5833	3
P32	main	Pancreatic	7		3037	17996	1	amylase-relevant			1	21.1667	3
P32	main	Pancreatic	8		2682	15994	1	amylase-relevant			1	17.5	3	Laboratory Analysis
P33	main	Pancreatic	1		18	704	0	lymphatic	but lymphatic fistula		0
P33	main	Pancreatic	2		38	85	0	lymphatic	but lymphatic fistula		0
P33	main	Pancreatic	3		10	11	0	lymphatic	but lymphatic fistula		0
P33	main	Pancreatic	4		10	16	0	lymphatic	but lymphatic fistula		0
P33	main	Pancreatic	5		10	4	0	lymphatic	but lymphatic fistula		0
P33	main	Pancreatic	6		10	4	0	lymphatic	but lymphatic fistula		0
P33	main	Pancreatic	7		10	7	0	lymphatic	but lymphatic fistula		0
P33	main	Pancreatic	8		11	6	0	lymphatic	but lymphatic fistula		0
P33	main	Pancreatic	9		10	5	0	lymphatic	but lymphatic fistula		0
P34	main	Pancreatic	1		2497	5554	1	amylase-relevant			1	15.6667	3
P34	main	Pancreatic	2		514	1575	1	amylase-relevant			0		3
P34	main	Pancreatic	3		135	596	1	amylase-relevant			0		3
P34	main	Pancreatic	4		13	46	1	amylase-relevant			0		3
P34	main	Pancreatic	5		10	19	1	amylase-relevant			0		3
P34	main	Pancreatic	6		11	16	1	amylase-relevant			0		3	Laboratory Analysis
P35	main	Pancreatic	1		16	44	0				0
P35	main	Pancreatic	2		10	20	0				0
P35	main	Pancreatic	3		10	9	0				0
P35	main	Pancreatic	4		10	7	0				0
P35	main	Pancreatic	5		10	6	0				0
P35	main	Pancreatic	6		10	6	0				0
P35	main	Pancreatic	7		10	6	0				0
P36	main	Pancreatic	1		10	9	0				0
P36	main	Pancreatic	2		10	5	0				0
P36	main	Pancreatic	3		10	3	0				0
P36	main	Pancreatic	4		10	7	0				0
P36	main	Pancreatic	5		10	3	0				0
P37	main	Pancreatic	1		1940	18182	1	amylase-relevant			1	22.6667	3
P37	main	Pancreatic	2		6206	57704	1	amylase-relevant			1	11.6667	3
P37	main	Pancreatic	3		4526	49598	1	amylase-relevant			1	22.25	3
P37	main	Pancreatic	4		7517	78902	1	amylase-relevant			1	10.25	3
P37	main	Pancreatic	6		9456	10593	1	amylase-relevant			1	13.1667	3	Laboratory Analysis
P38	main	Pancreatic	1		739	2377	0				0
P38	main	Pancreatic	2		98	296	0				0
P38	main	Pancreatic	3		34	109	0				0
P38	main	Pancreatic	4		25	38	0				0
P38	main	Pancreatic	5		19	78	0				0
P38	main	Pancreatic	6		23	145	0				0
P38	main	Pancreatic	7		22	37	0				0
P39	main	Pancreatic	1		79	265	0				0
P39	main	Pancreatic	2		44	114	0				0
P39	main	Pancreatic	3		10	13	0				0
P39	main	Pancreatic	4		10	6	0				0
P39	main	Pancreatic	5		10	5	0				0
P39	main	Pancreatic	6		10	6	0				0
P39	main	Pancreatic	7		10	5	0				0
P39	main	Pancreatic	8		10	5	0				0
P4	main	Pancreatic	1		5618	22740	1	amylase-relevant			1	13.3333	3
P4	main	Pancreatic	2				1	amylase-relevant			0		3
P4	main	Pancreatic	3		610	5601	1	amylase-relevant			0		3
P4	main	Pancreatic	4		193	4764	1	amylase-relevant			0		2	Laboratory Analysis
P40	main	Pancreatic	1		10	11	0				0
P40	main	Pancreatic	2		10	11	0				0
P40	main	Pancreatic	3		10	6	0				0
P40	main	Pancreatic	4		10	7	0				0
P40	main	Pancreatic	5		10	5	0				0
P40	main	Pancreatic	6		10	5	0				0
P40	main	Pancreatic	7		10	5	0				0
P40	main	Pancreatic	8		10	6	0				0
P40	main	Pancreatic	9		10	4	0				0
P41	main	Pancreatic	1		2171	6486	1	amylase-relevant			1	19.6667	3
P41	main	Pancreatic	2		961	4791	1	amylase-relevant			1	25.6667	3
P41	main	Pancreatic	3		313	3614	1	amylase-relevant			0		3
P41	main	Pancreatic	4		78	1510	1	amylase-relevant			0		3
P41	main	Pancreatic	5		37	837	1	amylase-relevant			0		3
P41	main	Pancreatic	6		28	774	1	amylase-relevant			0		3
P41	main	Pancreatic	7		35	678	1	amylase-relevant			0		3	Leak am 3POD im Labor
P42	main	Pancreatic	1		7478	32688	1	amylase-relevant			1	13.75	3
P42	main	Pancreatic	2		5227	17264	1	amylase-relevant			1	4.41667	3
P42	main	Pancreatic	4		304	969	1	amylase-relevant			0		3
P42	main	Pancreatic	5		500	3294	1	amylase-relevant			0		3
P42	main	Pancreatic	6		300	1576	1	amylase-relevant			0		3
P43	main	Pancreatic	1		578	1736	0				0
P43	main	Pancreatic	3		27	32	0				0
P43	main	Pancreatic	4		15	24	0				0
P43	main	Pancreatic	5		15	13	0				0
P43	main	Pancreatic	6		15	15	0				0
P43	main	Pancreatic	7		19	28	0				0
P43	main	Pancreatic	8		54	115	0				0
P43	main	Pancreatic	9		38	55	0				0
P43	main	Pancreatic	10		35	36	0				0
P44	main	Other	1		4675	20008	1	amylase-relevant			1	8.08333	3
P44	main	Other	2		17276		1	amylase-relevant			1	5.08333	3
P44	main	Other	3		2720	16241	1	amylase-relevant			0		3
P44	main	Other	4		868	4359	1	amylase-relevant			1	11.1667	3
P44	main	Other	5		8004	20341	1	amylase-relevant			1	3	3
P44	main	Other	6		8260	14595	1	amylase-relevant			1	2.41667	3
P44	main	Other	7		8348	12554	1	amylase-relevant			1	2.83333	3
P44	main	Other	8		13483	31431	1	amylase-relevant			1	2.25	3
P44	main	Other	9		82649	62014	1	amylase-relevant			1	2.08333	3	Laboratory Analysis
P44	main	Other	10		19947	61913	1	amylase-relevant			1	2.5	3
P45	main	Pancreatic	1		191	691	0				0
P45	main	Pancreatic	2		790	2253	0				0
P45	main	Pancreatic	3		69	94	0				0
P45	main	Pancreatic	4		48	23	0				0
P45	main	Pancreatic	5		26	8	0				0
P45	main	Pancreatic	6		33	13	0				0
P45	main	Pancreatic	7		28	8	0				0
P45	main	Pancreatic	8		34	17	0				0
P45	main	Pancreatic	9		695	5327	0				0
P45	main	Pancreatic	10		63	869	0				0
P46	main	Pancreatic	1		501	1943	0				0
P46	main	Pancreatic	2		93	179	0				0
P46	main	Pancreatic	3		24	30	0				0
P46	main	Pancreatic	4		12	7	0				0
P47	main	Pancreatic	1		8334	18154	1	amylase-relevant			1	10.6667	3
P47	main	Pancreatic	2		792	4799	1	amylase-relevant			0		3
P47	main	Pancreatic	3				1	amylase-relevant			0		3
P47	main	Pancreatic	4		794	7760	1	amylase-relevant			0		3
P47	main	Pancreatic	5		1046	9639	1	amylase-relevant			1	30.3333	3	Laboratory Analysis
P48	main	Pancreatic	1		13771	87485	1	amylase-relevant			1	5	3
P48	main	Pancreatic	2		1268	7109	1	amylase-relevant			1	26.0833	3
P48	main	Pancreatic	3		923	4630	1	amylase-relevant			1	40	3
P48	main	Pancreatic	4		568	6087	1	amylase-relevant			0		3
P48	main	Pancreatic	5		163	2365	1	amylase-relevant			0		3	Laboratory Analysis
P49	B	Pancreatic	1		677	1620	0		B stands for blake drain	Blake	0
P49	B	Pancreatic	2		291	448	0		B stands for blake drain	Blake	0
P49	B	Pancreatic	3		141	129	0		B stands for blake drain	Blake	0
P49	B	Pancreatic	4				0		B stands for blake drain	Blake	0
P49	E	Pancreatic	1		383	626	0		E stands for Easy Flow drain	EasyFlow	0
P49	E	Pancreatic	2		195	273	0		E stands for Easy Flow drain	EasyFlow	0
P49	E	Pancreatic	3		70	73	0		E stands for Easy Flow drain	EasyFlow	0
P49	E	Pancreatic	4		33	25	0		E stands for Easy Flow drain	EasyFlow	0
P49	E	Pancreatic	5		23	13	0		E stands for Easy Flow drain	EasyFlow	0
P49	E	Pancreatic	6		19	12	0		E stands for Easy Flow drain	EasyFlow	0
P49	E	Pancreatic	7		19	11	0		E stands for Easy Flow drain	EasyFlow	0
P5	main	Pancreatic	1		211	706	0				0
P5	main	Pancreatic	2		115	228	0				0
P5	main	Pancreatic	3		36	89	0				0
P5	main	Pancreatic	4		10	10	0				0
P5	main	Pancreatic	5		10	8	0				0
P5	main	Pancreatic	6		10	8	0				0
P50	main	Pancreatic	1		63	474	0				0
P50	main	Pancreatic	2		18	140	0				0
P50	main	Pancreatic	3		27	246	0				0
P50	main	Pancreatic	4		66	691	0				0
P50	main	Pancreatic	5		25	156	0				0
P50	main	Pancreatic	6		22	129	0				0
P50	main	Pancreatic	7		10	8	0				0
P50	main	Pancreatic	7		22	109	0				0
P51	main	Pancreatic	1		2617	12589	0				1	15.8333
P51	main	Pancreatic	4		12	24	0				0
P51	main	Pancreatic	8		29	126	0				0
P52	B	Pancreatic	3		35	66	0		B stands for blake drain	Blake	0
P52	B	Pancreatic	3		54	16	0		B stands for blake drain	Blake	0
P52	E	Pancreatic	3		14	12	0		E stands for Easy Flow drain	EasyFlow	0
P52	E	Pancreatic	5		10	10	0		E stands for Easy Flow drain	EasyFlow
P52	main	Pancreatic	1		41	81	0
P52	main	Pancreatic	2		220	665	0				0
P52	main	Pancreatic	5		45	206	0				0
P52	main	Pancreatic	5		10	7	0
P52	main	Pancreatic	6		10	4	0				0
P53	main	Pancreatic	7		10	7	1	amylase-relevant			0		3	Serum amylase
P54	main	Pancreatic	1		488		0				0
P54	main	Pancreatic	2		145		0				0
P54	main	Pancreatic	3		54		0				0
P54	main	Pancreatic	4		60	411	0				0
P54	main	Pancreatic	5		25	93	0				0
P54	main	Pancreatic	6		10	37	0				0
P54	main	Pancreatic	7		11	25	0				0
P54	main	Pancreatic	8		12	117	0				0
P54	main	Pancreatic	9		11	63	0				0
P54	main	Pancreatic	10		12	32	0				0
P55	main	Pancreatic	1		49	42	0				0
P55	main	Pancreatic	2		17	13	0				0
P55	main	Pancreatic	3		14	14	0				0
P55	main	Pancreatic	4		18	10	0				0
P56	main	Pancreatic	1		327	1580	0				0
P56	main	Pancreatic	2		166	459	0				0
P56	main	Pancreatic	3		46	82	0				0
P56	main	Pancreatic	4		28	42	0				0
P57	main	Pancreatic	1		469	2032	1	amylase-relevant			0
P57	main	Pancreatic	2		183	566	1	amylase-relevant			0
P57	main	Pancreatic	3		187	493	1	amylase-relevant			0
P57	main	Pancreatic	3		10	3	1	amylase-relevant			0		3	Drain Amylase
P57	main	Pancreatic	6		12	7	1	amylase-relevant			0
P6	main	Pancreatic	1		23	29	0				0
P6	main	Pancreatic	2		14	12	0				0
P6	main	Pancreatic	3		11	8	0				0
P6	main	Pancreatic	4		10	5	0				0
P7	main	Pancreatic	1		95	446	0				0
P7	main	Pancreatic	2		43	139	0				0
P7	main	Pancreatic	3		37	68	0				0
P7	main	Pancreatic	4		25	32	0				0
P7	main	Pancreatic	5		21	20	0				0
P8	main	Pancreatic	1		114	113	0				0
P8	main	Pancreatic	2	L	106	41	0				0
P8	main	Pancreatic	2	R	32	10	0				0
P8	main	Pancreatic	3		22	5	0				0
P8	main	Pancreatic	4		10	5	0				0
P8	main	Pancreatic	5		12	7	0				0
P8	main	Pancreatic	6		10	7	0				0
P8	main	Pancreatic	7		12	5	0				0
P8	main	Pancreatic	8				0				0
P9	main	Pancreatic	1		52	150	0				0
P9	main	Pancreatic	2		28	44	0				0

### Sheet: Switzerland Patient_level
base_patient	surgery_site	n_drains	n_samples	leak	leak_subtype	nonamylase_leak	max_amylase	pod1_amylase	pod3_amylase	any_sensor	first_sensor_pod	first_sensor_time_h	dx_pod	dx_type	amylase_leak	class_primary	class_allleak
P10	Pancreatic	1	2	0		0	443	443		0					0	TN	TN
P11	Pancreatic	1	5	0		0	206	206		0					0	TN	TN
P12	Pancreatic	1	4	0		0	93	93	11	0					0	TN	TN
P13	Pancreatic	1	4	1	amylase-relevant	0	6705	6705		1	1	21	3	Drain Amylase	1	TP	TP
P14	Pancreatic	1	10	0		0	79	79	23	0					0	TN	TN
P15	Pancreatic	1	6	0		0	226	226	177	0					0	TN	TN
P16	Gastric	1	7	0		0	41	41	12	0					0	TN	TN
P17	Pancreatic	1	8	0		0	25	25	10	0					0	TN	TN
P18	Pancreatic	1	10	0		0	555	555	10	0					0	TN	TN
P19	Pancreatic	1	6	0		0	12	12	10	0					0	TN	TN
P2	Pancreatic	1	2	1	amylase-relevant	0	70			0			3	Drain Amylase	1	FN	FN
P20	Pancreatic	1	3	1	amylase-relevant	0	7800	7800	1709	1	1	8.08333	1	Elevated Amylase in Serum and high bilirubin in drain	1	TP	TP
P21	Pancreatic	1	8	1	amylase-relevant	0	4740	461	646	1	2	9.33333	3	Drain amylase POD3 and POD5	1	TP	TP
P22	Pancreatic	1	5	0		0	15	15		0					0	TN	TN
P23	Pancreatic	1	9	0		0	279	10	10	0					0	TN	TN
P24	Pancreatic	1	5	1	amylase-relevant	0	1208	1208		1	1	24.4167	3	Drain Amylase	1	TP	TP
P25	Pancreatic	1	9	0	lymphatic	1	262	262	48	0					0	TN	TN
P26	Pancreatic	1	7	1	bile	1	20	20	18	0			1	High bilirubin in drain		excluded	FN
P27	Pancreatic	1	6	1	amylase-relevant	0	720		92	0			3	Laboratory Analysis	1	FN	FN
P28	Pancreatic	1	15	1	amylase-relevant	0	126000	126000	29	1	1	6.58333	3	CT	1	TP	TP
P29	Pancreatic	1	1	0		0	1619	1619		1	1	16.8333			0	FP	FP
P3	Pancreatic	1	8	0		0	1063	1063	52	0					0	TN	TN
P30	Other	1	5	0		0	501	501	89	0					0	TN	TN
P31	Pancreatic	1	8	0		0	147	62	147	0					0	TN	TN
P32	Pancreatic	1	8	1	amylase-relevant	0	3037	2451	334	1	1	20.4167	3	Laboratory Analysis	1	TP	TP
P33	Pancreatic	1	9	0	lymphatic	1	38	18	10	0					0	TN	TN
P34	Pancreatic	1	6	1	amylase-relevant	0	2497	2497	135	1	1	15.6667	3	Laboratory Analysis	1	TP	TP
P35	Pancreatic	1	7	0		0	16	16	10	0					0	TN	TN
P36	Pancreatic	1	5	0		0	10	10	10	0					0	TN	TN
P37	Pancreatic	1	5	1	amylase-relevant	0	9456	1940	4526	1	1	22.6667	3	Laboratory Analysis	1	TP	TP
P38	Pancreatic	1	7	0		0	739	739	34	0					0	TN	TN
P39	Pancreatic	1	8	0		0	79	79	10	0					0	TN	TN
P4	Pancreatic	1	4	1	amylase-relevant	0	5618	5618	610	1	1	13.3333	2	Laboratory Analysis	1	TP	TP
P40	Pancreatic	1	9	0		0	10	10	10	0					0	TN	TN
P41	Pancreatic	1	7	1	amylase-relevant	0	2171	2171	313	1	1	19.6667	3	Leak am 3POD im Labor	1	TP	TP
P42	Pancreatic	1	5	1	amylase-relevant	0	7478	7478		1	1	13.75	3		1	TP	TP
P43	Pancreatic	1	9	0		0	578	578	27	0					0	TN	TN
P44	Other	1	10	1	amylase-relevant	0	82649	4675	2720	1	1	8.08333	3	Laboratory Analysis	1	TP	TP
P45	Pancreatic	1	10	0		0	790	191	69	0					0	TN	TN
P46	Pancreatic	1	4	0		0	501	501	24	0					0	TN	TN
P47	Pancreatic	1	5	1	amylase-relevant	0	8334	8334		1	1	10.6667	3	Laboratory Analysis	1	TP	TP
P48	Pancreatic	1	5	1	amylase-relevant	0	13771	13771	923	1	1	5	3	Laboratory Analysis	1	TP	TP
P49	Pancreatic	2	11	0		0	677	677	141	0					0	TN	TN
P5	Pancreatic	1	6	0		0	211	211	36	0					0	TN	TN
P50	Pancreatic	1	8	0		0	66	63	27	0					0	TN	TN
P51	Pancreatic	1	3	0		0	2617	2617		1	1	15.8333			0	FP	FP
P52	Pancreatic	3	9	0		0	220	41	35	0					0	TN	TN
P53	Pancreatic	1	1	1	amylase-relevant	0	10			0			3	Serum amylase	1	FN	FN
P54	Pancreatic	1	10	0		0	488	488	54	0					0	TN	TN
P55	Pancreatic	1	4	0		0	49	49	14	0					0	TN	TN
P56	Pancreatic	1	4	0		0	327	327	46	0					0	TN	TN
P57	Pancreatic	1	5	1	amylase-relevant	0	469	469	187	0			3	Drain Amylase	1	FN	FN
P6	Pancreatic	1	4	0		0	23	23	11	0					0	TN	TN
P7	Pancreatic	1	5	0		0	95	95	37	0					0	TN	TN
P8	Pancreatic	1	9	0		0	114	114	22	0					0	TN	TN
P9	Pancreatic	1	2	0		0	52	52		0					0	TN	TN

### Sheet: Colombia Dictionary
Sheet	Variable	Type	Description
Patient_level	id	integer	Patient identifier, 1–37.
Patient_level	hospital	text	Chicamocha / SUH (Santander University Hospital).
Patient_level	badge	text	Sensor badge generation (1–4; different PEGDA crosslink/threshold).
Patient_level	diagnosis	text	Short clinical-diagnosis label.
Patient_level	procedure	text	Short surgical-procedure label.
Patient_level	surgery_site	text	Derived site: Pancreatic-biliary / Biliary / Gastric / Esophageal / Colorectal / Small-bowel–abdominal-wall / Other.
Patient_level	intraop_contam	integer	Intraoperative contamination (1/0).
Patient_level	sensor	integer	Sensor activation (1/0).
Patient_level	leak	integer	Anastomotic/pancreatic leak (1/0). 7 leaks.
Patient_level	pod_sensor	integer	POD of sensor activation.
Patient_level	pod_clinical	integer	POD of clinical diagnosis.
Patient_level	lead_time_days	integer	Clinical-diagnosis POD − sensor POD (true positives only). Median 5 days.
Patient_level	comments	text	Brief adjudication notes.
Patient_level	classification	text	TP/FP/TN/FN. TP 7, FP 2, TN 28, FN 0.

### Sheet: Colombia Patient_level
id	hospital	badge	diagnosis	procedure	surgery_site	intraop_contam	sensor	leak	pod_sensor	pod_clinical	lead_time_days	comments	classification
1	Chicamocha	Badge 1	SB neoplasm	Bowel resection	Small bowel/abdominal wall	0	0	0					TN
2	Chicamocha	Badge 1	Umbilical hx	Bowel resection	Small bowel/abdominal wall	0	0	0					TN
3	Chicamocha	Badge 1	Primary ventral hx	Bowel resection	Small bowel/abdominal wall	1	0	0					TN
4	Chicamocha	Badge 1	SB diverticulitis	Bowel resection	Small bowel/abdominal wall	0	0	0					TN
5	Chicamocha	Badge 1	Descending colon cancer	Subtotal colectomy	Colorectal	0	0	0					TN
6	Chicamocha	Badge 1	Choledocholithiasis	Bile duct reconstruction	Biliary	0	0	0					TN
7	Chicamocha	Badge 1	Bile duct lithiasis	Bile duct reconstruction	Biliary	0	0	0					TN
8	SUH	Badge 1	SB injury	Sigmoid colectomy	Colorectal	0	0	0					TN
9	SUH	Badge 1	Pancreatic, bowel injury	Duodeno-jejunal anastomosis, gastric, colonic and pancreatic raphy	Pancreatic/biliary	1	1	1	2	5	3	Pancreatic fistula	TP
10	Chicamocha	Badge 1	Bowel obstruction	Bowel resection	Small bowel/abdominal wall	0	0	0					TN
11	SUH	Badge 1	Colostomy	Colonic stoma closure	Colorectal	0	0	0					TN
12	Chicamocha	Badge 1	SB and pancreatic injury	Bowel resection	Pancreatic/biliary	0	1	1	5	5	0	Pancreatic leak (distant from anastomotic location)	TP
13	Chicamocha	Badge 1	Primary ventral hx	Bowel resection	Small bowel/abdominal wall	0	0	0				Contained evisceration	TN
14	Chicamocha	Badge 1	Small bowel diverticulitis	Bowel resection	Small bowel/abdominal wall	0	0	0					TN
15	Chicamocha	Badge 1	Ischemic ileitis	Bowel resection	Small bowel/abdominal wall	1	0	0					TN
16	Chicamocha	Badge 1	Small bowel injury	Bowel resection	Small bowel/abdominal wall	1	0	0					TN
17	SUH	Badge 2	Gastric cancer	Total gastrectomy + Roux-en-Y reconstruction	Gastric	0	0	0				Anastomosis edema	TN
18	SUH	Badge 2	Choledocholithiasis	Bile duct reconstruction	Biliary	0	0	0					TN
19	SUH	Badge 2	Gastric cancer	Total gastrectomy + Roux-en-Y reconstruction	Gastric	0	1	1	7	13	6	Duodenal stump leakage	TP
20	Chicamocha	Badge 2	Bowel obstruction	Bowel resection	Small bowel/abdominal wall	0	0	0					TN
21	SUH	Badge 2	Bowel injuries	Bowel anastomosis (×2)	Small bowel/abdominal wall	1	1	0	6			Enterocutaneous fistula (extraperitoneal)	FP
22	SUH	Badge 2	Pancreatic–duodenal neoplasm	Pancreatoduodenectomy	Pancreatic/biliary	0	1	1	4	9	5	Enteric and pancreatic fistula	TP
23	SUH	Badge 2	Choledocholithiasis	Choledocho-duodenal anastomosis	Biliary	0	0	0					TN
24	SUH	Badge 2	Achalasia	Esophagectomy with gastric pull-up	Gastric	0	1	0	9				FP
25	Chicamocha	Badge 2	Bowel obstruction	Bowel resection	Small bowel/abdominal wall	0	0	0					TN
26	Chicamocha	Badge 2	Bowel injury	Bowel resection	Small bowel/abdominal wall	1	0	0					TN
27	SUH	Badge 3	Choledocholithiasis	Bile duct reconstruction	Biliary	0	0	0					TN
28	SUH	Badge 3	Colostomy user	Stoma reversal	Colorectal	0	0	0					TN
29	SUH	Badge 3	Colon cancer	Sigmoidectomy	Colorectal	0	0	0					TN
30	SUH	Badge 3	Pancreatic cancer	Pancreatoduodenectomy	Pancreatic/biliary	0	0	0					TN
31	SUH	Badge 3	Pancreatic cancer	Pancreatoduodenectomy	Pancreatic/biliary	0	1	1	3	13	10	Pancreatic fistula	TP
32	SUH	Badge 3	Achalasia	Esophagectomy with gastric pull-up	Gastric	0	0	0					TN
33	SUH	Badge 3	Choledocholithiasis	Bile duct reconstruction	Biliary	0	1	1	5	11	6	Deep SSI, fascitis, retroanastomotic collection	TP
34	Chicamocha	Badge 3	Sigmoid volvulus	Sigmoid colectomy	Colorectal	0	0	0					TN
35	SUH	Badge 3	Colon cancer	Pancreatoduodenectomy + colectomy	Pancreatic/biliary	0	1	1	1	2	1	Early bilio-enteric leakage	TP
36	SUH	Badge 4	Gastric cancer	Total gastrectomy + Roux-en-Y reconstruction	Gastric	0	0	0					TN
37	SUH	Badge 4	Hartmann colostomy	Stoma reversal	Colorectal	0	0	0					TN
